# Impulsivity Facets and Substance Use Involvement: Insights from Genomic Structural Equation Modeling

**DOI:** 10.1101/2024.10.24.24315331

**Authors:** Laura Vilar-Ribó, Alexander S Hatoum, Andrew D Grotzinger, Travis T Mallard, 23andMe Research Team, Sarah Elson, Pierre Fontanillas, Abraham A Palmer, Daniel E Gustavson, Sandra Sanchez-Roige

## Abstract

**Background:** Impulsivity is a multidimensional trait associated with substance use disorders (SUDs), but the relationship between distinct impulsivity facets and stages of substance use involvement remains unclear.

**Methods:** We used genomic structural equation modeling and genome-wide association studies (N=79,729-903,147) based on individuals of European ancestry to examine the latent genetic architecture of impulsivity and substance use behaviors. We included GWAS data from nine impulsivity traits and seven substance use (SU) and SUD traits.

**Results:** We found that the SU and SUD factors were strongly genetically inter-correlated (*r_G_*=0.77) but their associations with impulsivity factors differed. Lack of premeditation, negative and positive urgency were equally positively genetically correlated with both the SU (*r_G_*=.0.30-0.50) and SUD (*r_G_=*0.37-0.47) factors; sensation seeking was more strongly genetically correlated with the SU factor (*r_G_*=0.27 vs. *r_G_*=0.10); delay discounting was more strongly genetically correlated with the SUD factor (*r_G_*=0.32 vs. *r_G_*=0.21); and lack of perseverance was only weakly genetically correlated with the SU factor (*r_G_*=0.09). After controlling for the genetic correlation between SU/SUD, we found that lack of premeditation and positive urgency were independently genetically associated with both the SU (β=0.39, β=0.28, respectively) and SUD factors (β=0.28, β=0.19, respectively); sensation seeking and lack of perseverance were independently genetically associated with the SU factor (β=0.46, β=0.19, respectively); and negative urgency and delay discounting were independently genetically associated with the SUD factor (β=0.34, β=0.39, respectively).

**Conclusions:** Our findings show that specific impulsivity facets confer risk for distinct stages of substance use involvement, with potential implications for SUDs prevention and treatment.
