## Supplementary Tables for "Impulsivity Facets and Substance Use Involvement: Insights from Genomic Structural Equation Modeling"

### Sheet: ST1
Suplementary Table 1. Genetic correlations among all measures in the study. 95% confidence intervals are shown in brackets.
	UPPS-P: Negative Urgency	UPPS-P: Positive Urgency	UPPS-P: Sensation Seeking	UPPS-P: Premeditation	UPPS-P: Perseverance	BIS: Attention	BIS: Motor	BIS: Non planning	Delay Discounting	Drinks per week	Smoking Initiation	Lifetime cannabis use	Tobacco use disorder	Cannabis use disorder	Opioid use disorder	Problematic alcohol use
UPPS-P: Negative Urgency	1 [0.81 , 1.19]
UPPS-P: Positive Urgency	0.78 [0.65 , 0.92]	1 [0.84 , 1.16]
UPPS-P: Sensation Seeking	-0.09 [-0.22 , 0.05]	0.28 [0.16 , 0.39]	1 [0.87 , 1.13]
UPPS-P: Premeditation	0.42 [0.3 , 0.53]	0.59 [0.47 , 0.72]	0.27 [0.18 , 0.36]	1 [0.84 , 1.16]
UPPS-P: Perseverance	0.11 [-0.02 , 0.25]	0.22 [0.1 , 0.33]	0.01 [-0.08 , 0.1]	0.49 [0.37 , 0.61]	1 [0.85 , 1.15]
BIS: Attention	0.68 [0.55 , 0.8]	0.67 [0.54 , 0.79]	0.05 [-0.06 , 0.16]	0.51 [0.4 , 0.62]	0.41 [0.29 , 0.53]	1 [0.84 , 1.16]
BIS: Motor	0.43 [0.3 , 0.56]	0.63 [0.48 , 0.77]	0.34 [0.23 , 0.45]	0.76 [0.63 , 0.89]	0.33 [0.23 , 0.43]	0.53 [0.4 , 0.67]	1 [0.84 , 1.16]
BIS: Non planning	0.63 [0.54 , 0.73]	0.6 [0.49 , 0.71]	0.03 [-0.07 , 0.13]	0.73 [0.61 , 0.85]	0.33 [0.22 , 0.44]	0.67 [0.55 , 0.78]	0.73 [0.6 , 0.86]	1 [0.86 , 1.14]
Delay Discounting	0.26 [0.17 , 0.36]	0.19 [0.1 , 0.28]	-0.1 [-0.18 , -0.02]	0.33 [0.23 , 0.42]	-0.1 [-0.19 , -0.01]	0.13 [0.04 , 0.23]	0.3 [0.2 , 0.39]	0.48 [0.39 , 0.57]	1 [0.89 , 1.11]
Drinks per week	0.14 [0.07 , 0.2]	0.25 [0.18 , 0.32]	0.22 [0.15 , 0.28]	0.25 [0.18 , 0.33]	0.11 [0.04 , 0.18]	0.15 [0.09 , 0.22]	0.24 [0.16 , 0.32]	0.17 [0.1 , 0.24]	-0.04 [-0.1 , 0.02]	1 [0.91 , 1.09]
Smoking Initiation	0.31 [0.23 , 0.38]	0.36 [0.29 , 0.43]	0.17 [0.11 , 0.23]	0.33 [0.26 , 0.39]	0.02 [-0.04 , 0.07]	0.25 [0.18 , 0.32]	0.4 [0.33 , 0.47]	0.4 [0.33 , 0.47]	0.32 [0.27 , 0.37]	0.41 [0.37 , 0.46]	1 [0.94 , 1.06]
Lifetime cannabis use	0.07 [-0.02 , 0.17]	0.2 [0.1 , 0.29]	0.27 [0.17 , 0.37]	0.27 [0.16 , 0.37]	0.26 [0.16 , 0.37]	0.19 [0.08 , 0.3]	0.36 [0.25 , 0.47]	0.25 [0.15 , 0.35]	-0.16 [-0.25 , -0.08]	0.41 [0.33 , 0.48]	0.51 [0.45 , 0.58]	1 [0.87 , 1.13]
Tobacco use disorder	0.3 [0.22 , 0.38]	0.3 [0.22 , 0.38]	0.05 [-0.03 , 0.12]	0.29 [0.21 , 0.37]	-0.06 [-0.12 , 0.01]	0.2 [0.12 , 0.27]	0.3 [0.23 , 0.38]	0.37 [0.29 , 0.44]	0.41 [0.34 , 0.48]	0.36 [0.31 , 0.41]	0.79 [0.73 , 0.85]	0.14 [0.06 , 0.21]	1 [0.91 , 1.09]
Cannabis use disorder	0.24 [0.16 , 0.33]	0.3 [0.22 , 0.39]	0.13 [0.05 , 0.21]	0.3 [0.21 , 0.39]	0.04 [-0.05 , 0.12]	0.25 [0.16 , 0.34]	0.4 [0.31 , 0.49]	0.35 [0.27 , 0.44]	0.26 [0.19 , 0.33]	0.37 [0.31 , 0.43]	0.63 [0.57 , 0.68]	0.48 [0.39 , 0.56]	0.67 [0.59 , 0.76]	1 [0.89 , 1.11]
Opioid use disorder	0.29 [0.15 , 0.44]	0.25 [0.09 , 0.41]	-0.02 [-0.15 , 0.11]	0.23 [0.08 , 0.38]	-0.01 [-0.15 , 0.13]	0.27 [0.11 , 0.43]	0.25 [0.08 , 0.42]	0.34 [0.21 , 0.48]	0.27 [0.12 , 0.42]	0.43 [0.33 , 0.53]	0.51 [0.42 , 0.6]	0.22 [0.08 , 0.37]	0.59 [0.48 , 0.7]	0.8 [0.67 , 0.93]	1 [0.68 , 1.32]
Problematic alcohol use	0.37 [0.3 , 0.44]	0.41 [0.34 , 0.49]	0.11 [0.04 , 0.18]	0.33 [0.25 , 0.41]	0.13 [0.06 , 0.2]	0.32 [0.25 , 0.39]	0.36 [0.28 , 0.44]	0.35 [0.28 , 0.42]	0.17 [0.11 , 0.24]	0.79 [0.72 , 0.87]	0.55 [0.5 , 0.61]	0.36 [0.29 , 0.43]	0.66 [0.6 , 0.73]	0.71 [0.64 , 0.79]	0.79 [0.68 , 0.9]	1 [0.9 , 1.1]

### Sheet: ST2
Suplementary Table 2. Genetic correlations between impulsivity facets, SU and SUD, estimated in the gSEM model.
Trait 1	Trait 2	rg	95% CI	p
Lack of Premeditation	Lack of Perseverance	0.807077	[0.73 , 0.88]	4.83e-93
Lack of Premeditation	Attentional	0.699148	[0.62 , 0.78]	2.62e-63
Lack of Premeditation	Motor	0.853885	[0.77 , 0.94]	1.44e-80
Lack of Premeditation	Non-planning	0.888626	[0.81 , 0.96]	1.81e-115
Lack of Premeditation	Negative Urgency	0.660167	[0.58 , 0.74]	6.03e-59
Lack of Premeditation	Positive Urgency	0.752149	[0.66 , 0.84]	5.38e-57
Lack of Premeditation	Lack of Perseverance	0.461222	[0.36 , 0.56]	2.28e-20
Lack of Premeditation	Sensation Seeking	0.213541	[0.12 , 0.31]	2.26e-05
Lack of Premeditation	Delay Discounting	0.393984	[0.3 , 0.48]	5.05e-17
Negative Urgency	Positive Urgency	0.784572	[0.65 , 0.92]	4.22e-30
Negative Urgency	Lack of Perseverance	0.113391	[-0.02 , 0.25]	0.103379
Negative Urgency	Sensation Seeking	-0.0850769	[-0.22 , 0.05]	0.212343
Negative Urgency	Delay Discounting	0.264504	[0.17 , 0.36]	1.81e-08
Positive Urgency	Lack of Perseverance	0.217503	[0.1 , 0.33]	0.00033177
Positive Urgency	Sensation Seeking	0.279196	[0.16 , 0.39]	3.21e-06
Positive Urgency	Delay Discounting	0.192074	[0.1 , 0.28]	6.83e-05
Lack of Perseverance	Sensation Seeking	0.0112911	[-0.08 , 0.1]	0.806626
Lack of Perseverance	Delay Discounting	-0.0989424	[-0.19 , -0.01]	0.0302818
Sensation Seeking	Delay Discounting	-0.101175	[-0.18 , -0.02]	0.0129971
SU	Smoking Initiation	0.864358	[0.81 , 0.92]	3.8e-199
SU	Drinks per Week	0.534882	[0.49 , 0.58]	1.23e-117
SU	Lifetime Cannabis Use	0.539181	[0.47 , 0.61]	3.04e-53
SUD	TUD	0.771188	[0.7 , 0.84]	1.21e-99
SUD	CUD	0.875548	[0.82 , 0.93]	1.38e-189
SUD	PAU	0.859068	[0.81 , 0.91]	5.61e-224
SUD	OUD	0.827512	[0.74 , 0.91]	5.85e-81
SU	SUD	0.767997	[0.73 , 0.81]	9.06e-306
Smoking Initiation	TUD	0.274973	[0.21 , 0.34]	4.9e-16
Drinks per Week	PAU	0.440413	[0.36 , 0.52]	1.31e-29
Lifetime Cannabis Use	CUD	0.11305	[0.04 , 0.19]	0.00373388
SU	Lack of Premeditation	0.497362	[0.42 , 0.58]	3.4e-32
SU	Negative Urgency	0.298831	[0.22 , 0.38]	1.87e-12
SU	Positive Urgency	0.421851	[0.33 , 0.51]	5.51e-21
SU	Lack of Perseverance	0.0949925	[0.03 , 0.16]	0.00585208
SU	Sensation Seeking	0.26678	[0.19 , 0.34]	3.12e-12
SU	Delay Discounting	0.211763	[0.15 , 0.28]	1.01e-10
SUD	Lack of Premeditation	0.466957	[0.4 , 0.53]	3.65e-45
SUD	Negative Urgency	0.368512	[0.31 , 0.43]	3.95e-31
SUD	Positive Urgency	0.402037	[0.34 , 0.47]	2.06e-34
SUD	Lack of Perseverance	0.0401588	[-0.02 , 0.1]	0.189091
SUD	Sensation Seeking	0.101726	[0.04 , 0.17]	0.00212488
SUD	Delay Discounting	0.323618	[0.27 , 0.38]	5.26e-29
Negative Urgency	Negative Urgency	0.999999	[0.81 , 1.19]	4.05e-25
Positive Urgency	Positive Urgency	1	[0.84 , 1.16]	2.2e-33
Sensation Seeking	Sensation Seeking	1	[0.87 , 1.13]	7.11e-50
Lack of Perseverance	Lack of Perseverance	0.348628	[0.25 , 0.45]	1.27e-11
Lack of Perseverance	Lack of Perseverance	1	[0.85 , 1.15]	4.35e-37
Attentional	Attentional	0.511191	[0.41 , 0.61]	4.07e-22
Motor	Motor	0.27088	[0.17 , 0.37]	8.53e-08
Non-planning	Non-planning	0.210343	[0.14 , 0.28]	6.96e-10
Delay Discounting	Delay Discounting	1	[0.89 , 1.11]	3.73e-65
Drinks per Week	Drinks per Week	0.713901	[0.63 , 0.8]	2.16e-58
Smoking Initiation	Smoking Initiation	0.252886	[0.17 , 0.34]	3.06e-09
Lifetime Cannabis Use	Lifetime Cannabis Use	0.709285	[0.6 , 0.82]	2.13e-35
TUD	TUD	0.405269	[0.3 , 0.51]	2.16e-13
CUD	CUD	0.233416	[0.13 , 0.34]	2.02e-05
OUD	OUD	0.315233	[0.03 , 0.61]	0.0365137
PAU	PAU	0.262003	[0.16 , 0.37]	1.72e-06

### Sheet: ST3
Suplementary Table 3. Genetic associations from regression model among SU and SUD factors and the six Impulsivit factors.
	Substance Use			Substance Use Disorder
	Estimate	95% CI	p	Estimate	95% CI	p
Negative Urgency	0.0385581	[-0.12 , 0.2]	0.63967	0.3389	[0.2 , 0.48]	2.53e-06
Positive Urgency	0.275702	[0.1 , 0.45]	0.00294252	0.190299	[0.04 , 0.34]	0.0164285
Lack of Premeditation	0.394524	[0.18 , 0.61]	0.000480433	0.241668	[0.06 , 0.42]	0.0115096
Lack of Perseverance	0.156395	[0.01 , 0.31]	0.0488196	-0.079952	[-0.22 , 0.06]	0.285756
Sensation Seeking	0.459927	[0.3 , 0.62]	8.65e-08	-0.251496	[-0.4 , -0.1]	0.00198437
Delay Discounting	-0.0896536	[-0.22 , 0.04]	0.192302	0.392471	[0.27 , 0.51]	5.68e-10
